# The contribution of *RBM20* truncating variants to human cardiomyopathy

**DOI:** 10.1101/2025.07.26.25332081

**Authors:** Brendan J. Floyd, Joyce N. Njoroge, Vikki A. Krysov, Bruna Gomes, Ryan Murtha, Chiaka Aribeana, Douglas Cannie, Eric Smith, Alessia Paldino, Emily E. Brown, Andreas Barth, Erkan Ilhan, Renee Johnson, Julianne Wojciak, Mohamad Alkhayat, Sharon Graw, Kristen Medo, Jan Haas, C. Anwar A. Chahal, Kai Fenzl, Lars Steinmetz, Michael Gollob, Euan Ashley, Sharlene Day, Daniel Judge, Jason Roberts, Vasanth Vedantham, Chad Y. Mao, Diane Fatkin, Neal K. Lakdawala, Matthew R. G. Taylor, Luisa Mestroni, Ardan M. Saguner, Upasana Tayal, Julia Cadrin-Tourigny, Andrew D. Krahn, Cynthia James, Matteo Dal Ferro, Gianfranco Sinagra, Marco Merlo, Anjali Owens, Nosheen Reza, Sara Saberi, Adam Helms, Perry Elliott, Benjamin Meder, Victoria N. Parikh

## Abstract

**Background:** Genetic diagnosis has become increasingly important to guide clinical decision making for patients with dilated cardiomyopathy (DCM). Disease-causing (P/LP) missense variants in the gene *RBM20* cause a highly penetrant arrhythmogenic dilated cardiomyopathy (DCM), but the role of truncating *RBM20* variants (*RBM20tvs*) is unclear.

**Objective:** Assess the contribution of *RBM20tvs* to DCM.

**Methods:** We assembled an international cohort of DCM patients with *RBM20* variants and used data from the genome-first UK Biobank (UKB) to assess the etiologic fraction, natural history and penetrance of *RBM20tvs*.

**Results:** The etiologic fraction of *RBM20tvs* in arrhythmogenic DCM was modest (0.53[0.32,0.67], p=7.5×10^-5^). *RBM20tv* DCM patients presented to referral centers later in life than *RBM20* P/LP DCM patients (53±10 vs. 34±18 years, p=4×10^-3^), and were less likely to have a family history of sudden cardiac arrest (20% vs. 65%, p= 0.046) or cardiomyopathy (20% vs. 78% p=5.4×10^-3^). There was no significant difference in age- and sex-adjusted incident major heart failure or arrhythmia events between *RBM20tv and RBM20* P/LP DCM patients, though sex-adjusted lifetime hazard was reduced in *RBM20tv* DCM (HR 0.15[0.03,0.66],p=0.009). In UKB, lifetime incidence of cardiomyopathy, heart failure, or major ventricular arrhythmia diagnosis was lower in participants with *RBM20tvs* than in those with *TTNtvs* (HR 0.55 [0.36,0.84], p=5.9×10^-3^).

**Conclusions:** *RBM20tvs* contribute to arrhythmogenic DCM phenotypes, but confer milder disease severity alone than *RBM20* P/LP variants, and reduced lifetime disease penetrance compared to *TTNtvs*. Their potential for additive interactions with other damaging variants should be considered in DCM patients and families.
