## Supplemental File 2 for "The contribution of *RBM20* truncating variants to human cardiomyopathy"

### Sheet: UKB_Variants
Group	Allele (GRCh38)	Count
RBM20tv	10_110780967_CT_C	55
RBM20tv	10_110821305_GA_G	10
RBM20tv	10_110821879_G_GC	13
RBM20tv	10_110781521_GA_G	1
RBM20tv	10_110821858_GC_G	4
RBM20tv	10_110821669_TCTCC_T	21
RBM20tv	10_110781536_G_GCCACTGCT	3
RBM20tv	10_110821761_TC_T	4
RBM20tv	10_110812768_CG_C	5
RBM20tv	10_110780882_GGCTCAACTGCAGGCCCA_G	2
RBM20tv	10_110821298_TGAGGCAGAGGGGGA_T	1
RBM20tv	10_110821405_TG_T	1
RBM20tv	10_110812910_CT_C	2
RBM20tv	10_110821418_GC_G	1
RBM20tv	10_110644613_GC_G	1
RBM20tv	10_110780942_C_CA	3
RBM20tv	10_110781802_AG_A	3
RBM20tv	10_110783379_ATG_A	2
RBM20tv	10_110784792_AT_A	3
RBM20tv	10_110812410_T_TG	4
RBM20tv	10_110812494_CAA_C	1
RBM20tv	10_110812642_GT_G	1
RBM20tv	10_110812679_G_GGAAA	1
RBM20tv	10_110812734_CG_C	1
RBM20tv	10_110821396_TC_T	2
RBM20tv	10_110821879_GC_G	2
RBM20tv	10_110823575_G_GA	1
RBM20tv	10_110835876_G_GTGGAATATTTGTGGAATAT	1
RBM20tv	10_110781141_C_T	4
RBM20tv	10_110781566_G_A	1
RBM20tv	10_110799840_T_A	1
RBM20tv	10_110821410_G_T	1
RBM20tv	10_110644479_C_T	1
RBM20tv	10_110784820_C_A	1
RBM20tv	10_110784852_C_G	2
RBM20tv	10_110812362_C_A	1
RBM20tv	10_110812459_C_T	7
RBM20tv	10_110812573_C_T	5
RBM20tv	10_110821776_G_T	1
RBM20_synonymous	10_110821823_C_G	140
RBM20_synonymous	10_110780957_C_T	151
RBM20_synonymous	10_110781479_A_C	2
RBM20_synonymous	10_110812494_C_T	7
RBM20_synonymous	10_110821355_C_T	84
RBM20_synonymous	10_110784817_A_G	64
RBM20_synonymous	10_110799819_A_G	40
RBM20_synonymous	10_110821463_T_C	8
RBM20_synonymous	10_110781041_T_G	92
RBM20_synonymous	10_110821523_C_T	16
RBM20_synonymous	10_110821610_G_A	142
RBM20_synonymous	10_110821283_T_C	89
RBM20_synonymous	10_110812755_C_T	22
RBM20_synonymous	10_110797639_G_A	138
RBM20_synonymous	10_110821433_A_G	43
RBM20_synonymous	10_110781665_C_G	57
RBM20_synonymous	10_110644511_G_T	44
RBM20_synonymous	10_110812734_C_T	9
RBM20_synonymous	10_110781818_C_T	12
RBM20_synonymous	10_110821607_C_T	9
RBM20_synonymous	10_110781771_T_C	13
RBM20_synonymous	10_110781044_C_T	13
RBM20_synonymous	10_110781704_G_C	7
RBM20_synonymous	10_110644511_G_C	8
RBM20_synonymous	10_110781383_G_A	57
RBM20_synonymous	10_110781662_C_T	22
RBM20_synonymous	10_110835888_C_T	64
RBM20_synonymous	10_110812824_A_G	1
RBM20_synonymous	10_110781737_C_T	14
RBM20_synonymous	10_110644568_G_T	34
RBM20_synonymous	10_110823523_A_G	3
RBM20_synonymous	10_110781329_T_C	3
RBM20_synonymous	10_110812542_C_T	61
RBM20_synonymous	10_110781659_C_T	48
RBM20_synonymous	10_110821883_C_T	3
RBM20_synonymous	10_110781542_G_C	27
RBM20_synonymous	10_110835927_G_A	65
RBM20_synonymous	10_110644607_G_T	78
RBM20_synonymous	10_110797582_C_T	70
RBM20_synonymous	10_110812941_G_A	2
RBM20_synonymous	10_110835930_G_A	8
RBM20_synonymous	10_110781710_G_T	11
RBM20_synonymous	10_110781776_A_G	2
RBM20_synonymous	10_110821808_G_A	17
RBM20_synonymous	10_110821298_T_C	23
RBM20_synonymous	10_110644553_G_C	55
RBM20_synonymous	10_110812464_C_T	4
RBM20_synonymous	10_110831113_G_A	75
RBM20_synonymous	10_110781482_T_C	27
RBM20_synonymous	10_110797597_G_T	12
RBM20_synonymous	10_110821310_G_A	8
RBM20_synonymous	10_110810394_G_A	47
RBM20_synonymous	10_110781131_C_G	2
RBM20_synonymous	10_110821796_A_G	65
RBM20_synonymous	10_110820155_G_A	23
RBM20_synonymous	10_110812521_A_T	1
RBM20_synonymous	10_110781665_C_T	13
RBM20_synonymous	10_110781608_C_G	30
RBM20_synonymous	10_110780810_G_A	10
RBM20_synonymous	10_110797636_G_A	3
RBM20_synonymous	10_110835873_T_C	2
RBM20_synonymous	10_110812668_C_T	18
RBM20_synonymous	10_110821388_A_G	2
RBM20_synonymous	10_110812689_C_T	1
RBM20_synonymous	10_110812296_G_A	29
RBM20_synonymous	10_110823535_T_C	31
RBM20_synonymous	10_110812641_T_G	51
RBM20_synonymous	10_110823565_G_A	13
RBM20_synonymous	10_110831101_G_A	19
RBM20_synonymous	10_110831158_C_T	13
RBM20_synonymous	10_110812467_G_A	17
RBM20_synonymous	10_110781629_T_A	11
RBM20_synonymous	10_110835942_C_T	34
RBM20_synonymous	10_110781410_C_T	1
RBM20_synonymous	10_110831125_C_T	7
RBM20_synonymous	10_110781470_C_T	5
RBM20_synonymous	10_110781299_G_A	2
RBM20_synonymous	10_110780804_C_T	5
RBM20_synonymous	10_110799909_G_A	19
RBM20_synonymous	10_110823580_A_G	1
RBM20_synonymous	10_110781833_C_G	1
RBM20_synonymous	10_110821775_A_G	4
RBM20_synonymous	10_110781458_C_T	28
RBM20_synonymous	10_110781587_G_C	3
RBM20_synonymous	10_110812641_T_C	1
RBM20_synonymous	10_110835894_G_A	1
RBM20_synonymous	10_110781515_G_T	18
RBM20_synonymous	10_110781065_T_C	19
RBM20_synonymous	10_110821343_G_A	4
RBM20_synonymous	10_110781506_G_A	2
RBM20_synonymous	10_110644496_C_T	1
RBM20_synonymous	10_110781050_C_T	14
RBM20_synonymous	10_110835954_A_G	16
RBM20_synonymous	10_110821835_C_T	7
RBM20_synonymous	10_110784381_T_C	36
RBM20_synonymous	10_110821523_C_G	2
RBM20_synonymous	10_110781668_G_A	20
RBM20_synonymous	10_110821892_A_G	2
RBM20_synonymous	10_110831122_G_A	15
RBM20_synonymous	10_110831164_C_A	22
RBM20_synonymous	10_110644535_T_C	10
RBM20_synonymous	10_110821820_G_A	2
RBM20_synonymous	10_110821427_C_T	1
RBM20_synonymous	10_110812791_G_A	3
RBM20_synonymous	10_110644461_C_T	8
RBM20_synonymous	10_110644469_A_T	2
RBM20_synonymous	10_110644472_C_T	1
RBM20_synonymous	10_110644490_C_T	1
RBM20_synonymous	10_110644505_G_A	1
RBM20_synonymous	10_110644526_C_T	6
RBM20_synonymous	10_110644532_G_A	1
RBM20_synonymous	10_110644550_C_T	3
RBM20_synonymous	10_110644559_C_T	1
RBM20_synonymous	10_110644562_C_T	1
RBM20_synonymous	10_110644604_A_T	8
RBM20_synonymous	10_110644610_C_T	1
RBM20_synonymous	10_110644613_G_A	1
RBM20_synonymous	10_110644616_C_T	2
RBM20_synonymous	10_110644622_C_G	2
RBM20_synonymous	10_110644628_A_G	9
RBM20_synonymous	10_110780849_C_T	1
RBM20_synonymous	10_110780855_G_A	1
RBM20_synonymous	10_110780861_T_C	1
RBM20_synonymous	10_110780906_C_T	1
RBM20_synonymous	10_110780909_C_T	2
RBM20_synonymous	10_110780922_C_T	3
RBM20_synonymous	10_110780924_G_A	1
RBM20_synonymous	10_110780939_C_T	1
RBM20_synonymous	10_110780942_C_G	1
RBM20_synonymous	10_110780963_A_C	2
RBM20_synonymous	10_110780972_C_T	2
RBM20_synonymous	10_110780993_C_A	1
RBM20_synonymous	10_110780999_C_A	1
RBM20_synonymous	10_110781029_G_A	5
RBM20_synonymous	10_110781071_A_G	1
RBM20_synonymous	10_110781113_A_G	1
RBM20_synonymous	10_110781128_C_T	1
RBM20_synonymous	10_110781131_C_A	3
RBM20_synonymous	10_110781149_C_T	9
RBM20_synonymous	10_110781167_T_C	1
RBM20_synonymous	10_110781200_T_C	1
RBM20_synonymous	10_110781209_T_G	4
RBM20_synonymous	10_110781212_G_A	6
RBM20_synonymous	10_110781227_C_G	1
RBM20_synonymous	10_110781287_A_T	1
RBM20_synonymous	10_110781314_C_T	1
RBM20_synonymous	10_110781320_C_A	1
RBM20_synonymous	10_110781326_A_T	3
RBM20_synonymous	10_110781341_A_G	3
RBM20_synonymous	10_110781347_T_G	1
RBM20_synonymous	10_110781359_C_T	6
RBM20_synonymous	10_110781360_C_T	1
RBM20_synonymous	10_110781365_A_G	1
RBM20_synonymous	10_110781371_G_A	19
RBM20_synonymous	10_110781374_C_T	1
RBM20_synonymous	10_110781404_G_A	1
RBM20_synonymous	10_110781413_C_T	1
RBM20_synonymous	10_110781422_G_A	6
RBM20_synonymous	10_110781446_C_T	8
RBM20_synonymous	10_110781452_T_C	1
RBM20_synonymous	10_110781467_C_T	1
RBM20_synonymous	10_110781491_C_T	9
RBM20_synonymous	10_110781530_G_A	1
RBM20_synonymous	10_110781533_C_T	2
RBM20_synonymous	10_110781542_G_A	1
RBM20_synonymous	10_110781543_C_T	1
RBM20_synonymous	10_110781560_C_T	2
RBM20_synonymous	10_110781563_A_G	5
RBM20_synonymous	10_110781569_G_A	1
RBM20_synonymous	10_110781587_G_A	4
RBM20_synonymous	10_110781590_C_A	1
RBM20_synonymous	10_110781632_A_G	1
RBM20_synonymous	10_110781638_C_T	1
RBM20_synonymous	10_110781647_C_T	1
RBM20_synonymous	10_110781671_A_G	4
RBM20_synonymous	10_110781689_A_T	1
RBM20_synonymous	10_110781701_C_T	2
RBM20_synonymous	10_110781722_C_T	7
RBM20_synonymous	10_110781747_C_A	1
RBM20_synonymous	10_110781809_C_T	8
RBM20_synonymous	10_110781824_G_A	1
RBM20_synonymous	10_110781827_C_A	1
RBM20_synonymous	10_110781830_C_G	2
RBM20_synonymous	10_110781830_C_T	2
RBM20_synonymous	10_110781845_T_C	11
RBM20_synonymous	10_110783389_G_A	1
RBM20_synonymous	10_110783422_T_C	1
RBM20_synonymous	10_110784395_C_T	1
RBM20_synonymous	10_110784796_T_C	1
RBM20_synonymous	10_110784838_G_A	8
RBM20_synonymous	10_110784859_C_T	1
RBM20_synonymous	10_110784868_T_A	8
RBM20_synonymous	10_110784869_T_C	1
RBM20_synonymous	10_110797516_G_A	1
RBM20_synonymous	10_110797522_A_G	3
RBM20_synonymous	10_110797528_T_C	2
RBM20_synonymous	10_110797549_C_T	1
RBM20_synonymous	10_110797576_G_A	1
RBM20_synonymous	10_110797600_G_A	4
RBM20_synonymous	10_110799795_A_G	1
RBM20_synonymous	10_110799807_C_T	3
RBM20_synonymous	10_110799831_C_T	1
RBM20_synonymous	10_110812338_C_G	1
RBM20_synonymous	10_110812347_C_G	1
RBM20_synonymous	10_110812359_C_G	1
RBM20_synonymous	10_110812393_C_A	2
RBM20_synonymous	10_110812413_C_T	1
RBM20_synonymous	10_110812419_C_T	3
RBM20_synonymous	10_110812440_T_C	4
RBM20_synonymous	10_110812443_C_G	2
RBM20_synonymous	10_110812467_G_T	2
RBM20_synonymous	10_110812485_C_T	1
RBM20_synonymous	10_110812500_G_A	1
RBM20_synonymous	10_110812530_C_T	1
RBM20_synonymous	10_110812551_G_A	2
RBM20_synonymous	10_110812551_G_C	1
RBM20_synonymous	10_110812590_G_A	1
RBM20_synonymous	10_110812593_C_T	4
RBM20_synonymous	10_110812647_C_G	1
RBM20_synonymous	10_110812662_T_G	1
RBM20_synonymous	10_110812686_G_A	1
RBM20_synonymous	10_110812689_C_A	2
RBM20_synonymous	10_110812716_G_A	2
RBM20_synonymous	10_110812728_T_C	1
RBM20_synonymous	10_110812800_A_G	1
RBM20_synonymous	10_110812812_T_C	1
RBM20_synonymous	10_110812815_G_A	1
RBM20_synonymous	10_110812815_G_T	2
RBM20_synonymous	10_110812821_G_T	1
RBM20_synonymous	10_110812833_T_A	2
RBM20_synonymous	10_110812860_G_A	9
RBM20_synonymous	10_110812866_T_C	2
RBM20_synonymous	10_110820116_A_G	1
RBM20_synonymous	10_110820125_A_G	1
RBM20_synonymous	10_110820137_A_G	1
RBM20_synonymous	10_110820143_G_A	1
RBM20_synonymous	10_110820167_G_A	1
RBM20_synonymous	10_110821316_C_T	1
RBM20_synonymous	10_110821382_C_T	1
RBM20_synonymous	10_110821415_T_A	1
RBM20_synonymous	10_110821421_C_T	1
RBM20_synonymous	10_110821436_C_T	1
RBM20_synonymous	10_110821454_A_G	1
RBM20_synonymous	10_110821475_C_T	1
RBM20_synonymous	10_110821481_C_T	2
RBM20_synonymous	10_110821526_A_G	1
RBM20_synonymous	10_110821532_T_C	1
RBM20_synonymous	10_110821544_A_G	1
RBM20_synonymous	10_110821583_C_T	4
RBM20_synonymous	10_110821592_T_C	2
RBM20_synonymous	10_110821595_C_T	2
RBM20_synonymous	10_110821622_C_G	1
RBM20_synonymous	10_110821649_A_G	1
RBM20_synonymous	10_110821661_G_A	1
RBM20_synonymous	10_110821667_C_A	1
RBM20_synonymous	10_110821679_G_A	1
RBM20_synonymous	10_110821715_G_A	3
RBM20_synonymous	10_110821718_G_A	3
RBM20_synonymous	10_110821721_C_T	1
RBM20_synonymous	10_110821742_T_C	1
RBM20_synonymous	10_110821745_A_G	1
RBM20_synonymous	10_110821772_A_G	1
RBM20_synonymous	10_110821778_G_A	4
RBM20_synonymous	10_110821802_A_G	1
RBM20_synonymous	10_110821863_C_T	1
RBM20_synonymous	10_110821865_G_T	1
RBM20_synonymous	10_110821889_C_T	3
RBM20_synonymous	10_110821898_C_T	5
RBM20_synonymous	10_110821901_C_T	1
RBM20_synonymous	10_110823508_T_C	1
RBM20_synonymous	10_110823520_G_A	1
RBM20_synonymous	10_110823532_C_T	1
RBM20_synonymous	10_110823568_C_G	1
RBM20_synonymous	10_110831077_T_C	1
RBM20_synonymous	10_110831122_G_C	1
RBM20_synonymous	10_110831128_G_A	1
RBM20_synonymous	10_110831134_A_T	1
RBM20_synonymous	10_110835888_C_A	2
RBM20_synonymous	10_110835900_C_G	1
RBM20_synonymous	10_110835903_G_A	6
RBM20_synonymous	10_110835945_A_G	2
RBM20_synonymous	10_110835948_C_T	5
TTNtv	2_178542338_CG_C	14
TTNtv	2_178537490_GT_G	4
TTNtv	2_178559385_TAATA_T	2
TTNtv	2_178547177_GTTCT_G	1
TTNtv	2_178542818_TAG_T	1
TTNtv	2_178560328_TG_T	1
TTNtv	2_178554619_TG_T	1
TTNtv	2_178564787_GTTCTT_G	1
TTNtv	2_178552996_ATAAT_A	3
TTNtv	2_178544331_TC_T	5
TTNtv	2_178560055_A_AT	5
TTNtv	2_178549337_G_GCTTTT	4
TTNtv	2_178550976_CTCTTGTCATAA_C	5
TTNtv	2_178543496_GC_G	2
TTNtv	2_178551084_CTG_C	2
TTNtv	2_178542723_G_GTA	1
TTNtv	2_178543508_T_TA	2
TTNtv	2_178539764_CCT_C	4
TTNtv	2_178562963_C_CTCTA	1
TTNtv	2_178550048_T_TG	1
TTNtv	2_178557523_TGACCCATGGTGTAG_T	1
TTNtv	2_178546611_C_CG	2
TTNtv	2_178538759_A_ATTCAGGTT	1
TTNtv	2_178542739_C_CT	4
TTNtv	2_178553929_C_CT	3
TTNtv	2_178545817_TACTG_T	12
TTNtv	2_178543853_T_TG	1
TTNtv	2_178541413_G_GTCACAGGTACTTTATTT	4
TTNtv	2_178539428_GC_G	1
TTNtv	2_178539810_G_GCAAT	1
TTNtv	2_178547890_TG_T	1
TTNtv	2_178540340_ACT_A	1
TTNtv	2_178537839_TGG_T	1
TTNtv	2_178553112_CT_C	1
TTNtv	2_178536541_AGTAAT_A	5
TTNtv	2_178557128_AAC_A	1
TTNtv	2_178537753_CT_C	1
TTNtv	2_178548966_TGTAGATCA_T	7
TTNtv	2_178543617_CTT_C	1
TTNtv	2_178565276_T_TA	1
TTNtv	2_178560900_TTGTC_T	1
TTNtv	2_178541304_G_GT	2
TTNtv	2_178541488_T_TG	2
TTNtv	2_178553556_CA_C	1
TTNtv	2_178561762_CACTT_C	1
TTNtv	2_178560700_CT_C	1
TTNtv	2_178549790_T_TG	1
TTNtv	2_178550122_A_AT	3
TTNtv	2_178549685_G_GT	3
TTNtv	2_178536180_GA_G	1
TTNtv	2_178536229_A_AT	1
TTNtv	2_178536474_T_TA	1
TTNtv	2_178536953_TGATCACAACTGAG_T	1
TTNtv	2_178537011_AAC_A	1
TTNtv	2_178537088_A_AT	1
TTNtv	2_178537815_TC_T	1
TTNtv	2_178537867_ATTTT_A	1
TTNtv	2_178538567_CA_C	1
TTNtv	2_178538765_GT_G	1
TTNtv	2_178539167_TC_T	1
TTNtv	2_178539559_GTC_G	1
TTNtv	2_178540093_TC_T	1
TTNtv	2_178541459_CTTTGCGCTCCACAA_C	1
TTNtv	2_178541556_CT_C	1
TTNtv	2_178542345_C_CA	1
TTNtv	2_178542791_CT_C	1
TTNtv	2_178543068_CCTCTGAGGTCT_C	1
TTNtv	2_178543183_CAG_C	1
TTNtv	2_178543444_AATAGTAC_A	1
TTNtv	2_178544074_C_CA	2
TTNtv	2_178544284_GA_G	1
TTNtv	2_178544455_CTG_C	3
TTNtv	2_178545827_GT_G	1
TTNtv	2_178546087_CG_C	1
TTNtv	2_178546463_TCACCGTGTAATCGGGCATC_T	1
TTNtv	2_178546621_CAG_C	1
TTNtv	2_178546630_TAGATTCAGAC_T	1
TTNtv	2_178547067_G_GAGTGA	1
TTNtv	2_178547111_CAGTT_C	1
TTNtv	2_178547458_CA_C	3
TTNtv	2_178547517_AC_A	1
TTNtv	2_178547550_A_ACAAGCTGC	2
TTNtv	2_178547750_A_AT	1
TTNtv	2_178547949_GTT_G	1
TTNtv	2_178548225_CAAGCT_C	1
TTNtv	2_178548802_TG_T	1
TTNtv	2_178548979_CTG_C	1
TTNtv	2_178549642_C_CA	1
TTNtv	2_178549731_CT_C	4
TTNtv	2_178550256_ACT_A	1
TTNtv	2_178551136_AT_A	1
TTNtv	2_178551637_AG_A	1
TTNtv	2_178551807_CTTTCT_C	1
TTNtv	2_178552242_TG_T	1
TTNtv	2_178552331_CT_C	1
TTNtv	2_178552704_C_CA	1
TTNtv	2_178552768_CTT_C	1
TTNtv	2_178552965_TTC_T	3
TTNtv	2_178553369_GCC_G	1
TTNtv	2_178553529_C_CATTCATTT	1
TTNtv	2_178553579_CG_C	1
TTNtv	2_178553752_GA_G	1
TTNtv	2_178554581_TC_T	1
TTNtv	2_178554689_AG_A	1
TTNtv	2_178555034_A_AT	1
TTNtv	2_178556909_AG_A	1
TTNtv	2_178557324_TA_T	1
TTNtv	2_178557532_G_GTGTA	2
TTNtv	2_178557545_TC_T	1
TTNtv	2_178558527_CAT_C	1
TTNtv	2_178559814_G_GT	1
TTNtv	2_178560518_CT_C	1
TTNtv	2_178561120_CACTA_C	2
TTNtv	2_178561188_GTTAC_G	1
TTNtv	2_178561542_CTTCTTTCT_C	1
TTNtv	2_178562021_AAC_A	3
TTNtv	2_178562528_TC_T	1
TTNtv	2_178562628_GA_G	1
TTNtv	2_178562857_CA_C	1
TTNtv	2_178563593_GCCTT_G	4
TTNtv	2_178563618_ATGTAG_A	1
TTNtv	2_178563712_AG_A	1
TTNtv	2_178563763_CCA_C	1
TTNtv	2_178563985_T_TA	1
TTNtv	2_178564525_TTA_T	1
TTNtv	2_178564862_AAGCATCTG_A	1
TTNtv	2_178565724_TTC_T	2
TTNtv	2_178566171_TCA_T	1
TTNtv	2_178539559_G_A	7
TTNtv	2_178548487_G_A	1
TTNtv	2_178562716_G_A	21
TTNtv	2_178560865_G_A	7
TTNtv	2_178552221_T_A	1
TTNtv	2_178560364_G_A	3
TTNtv	2_178546476_G_A	3
TTNtv	2_178539514_G_A	5
TTNtv	2_178552163_C_T	2
TTNtv	2_178554149_C_T	7
TTNtv	2_178544357_G_A	1
TTNtv	2_178562889_A_C	7
TTNtv	2_178549309_G_A	1
TTNtv	2_178563493_C_A	7
TTNtv	2_178565416_G_A	3
TTNtv	2_178553039_C_T	1
TTNtv	2_178564482_C_T	1
TTNtv	2_178546323_G_A	7
TTNtv	2_178540303_C_T	6
TTNtv	2_178542492_C_A	1
TTNtv	2_178565651_C_T	1
TTNtv	2_178561042_G_A	1
TTNtv	2_178554094_G_A	2
TTNtv	2_178547636_C_T	1
TTNtv	2_178536357_C_A	3
TTNtv	2_178560116_C_T	1
TTNtv	2_178564189_C_A	2
TTNtv	2_178543276_G_A	4
TTNtv	2_178544246_C_A	1
TTNtv	2_178563968_G_C	1
TTNtv	2_178561756_G_A	1
TTNtv	2_178557511_G_A	2
TTNtv	2_178549324_T_A	1
TTNtv	2_178565497_G_A	1
TTNtv	2_178536091_G_T	1
TTNtv	2_178536267_G_A	1
TTNtv	2_178536964_G_C	1
TTNtv	2_178537454_A_T	1
TTNtv	2_178537805_C_T	1
TTNtv	2_178537852_G_A	1
TTNtv	2_178538795_T_A	3
TTNtv	2_178540194_G_A	1
TTNtv	2_178541444_G_A	1
TTNtv	2_178543867_T_A	1
TTNtv	2_178545424_C_A	1
TTNtv	2_178545626_C_T	1
TTNtv	2_178546688_A_C	1
TTNtv	2_178547857_T_A	1
TTNtv	2_178548147_C_T	5
TTNtv	2_178548338_A_C	2
TTNtv	2_178548438_C_T	1
TTNtv	2_178548460_G_A	4
TTNtv	2_178549023_C_T	1
TTNtv	2_178549989_G_A	1
TTNtv	2_178550169_G_A	2
TTNtv	2_178551975_G_A	1
TTNtv	2_178551985_G_C	1
TTNtv	2_178552212_C_A	2
TTNtv	2_178553061_G_A	1
TTNtv	2_178554510_T_A	4
TTNtv	2_178554522_G_A	2
TTNtv	2_178557044_G_T	3
TTNtv	2_178557825_T_A	1
TTNtv	2_178558419_G_A	1
TTNtv	2_178559569_G_A	1
TTNtv	2_178559980_C_A	1
TTNtv	2_178560025_G_A	1
TTNtv	2_178560254_A_C	1
TTNtv	2_178560420_C_T	1
TTNtv	2_178561220_A_C	1
TTNtv	2_178561235_C_T	1
TTNtv	2_178561314_C_T	1
TTNtv	2_178562617_G_A	1
TTNtv	2_178563598_C_A	1
TTNtv	2_178563607_G_A	1
TTNtv	2_178563865_C_A	1
TTNtv	2_178563892_G_A	1
TTNtv	2_178564409_A_T	1
TTNtv	2_178564481_C_T	1
TTNtv	2_178566070_G_A	1
TTNtv	2_178566530_C_T	2
TTNtv	2_178610090_G_A	2
TTNtv	2_178568884_G_A	1
TTNtv	2_178569741_GT_G	2
TTNtv	2_178601739_G_A	3
TTNtv	2_178590762_G_GTT	1
TTNtv	2_178588700_G_A	8
TTNtv	2_178589888_G_A	3
TTNtv	2_178612115_G_A	8
TTNtv	2_178568533_G_A	2
TTNtv	2_178611881_TAC_T	3
TTNtv	2_178579702_G_A	34
TTNtv	2_178592602_AC_A	1
TTNtv	2_178570804_G_A	4
TTNtv	2_178579775_CT_C	3
TTNtv	2_178566911_C_T	1
TTNtv	2_178573305_GT_G	1
TTNtv	2_178575154_G_A	4
TTNtv	2_178604269_G_A	1
TTNtv	2_178573085_A_C	4
TTNtv	2_178569267_C_T	4
TTNtv	2_178590992_G_A	1
TTNtv	2_178587173_A_C	2
TTNtv	2_178574742_T_TA	1
TTNtv	2_178609960_CTACA_C	4
TTNtv	2_178594498_GT_G	2
TTNtv	2_178616610_C_A	2
TTNtv	2_178575568_C_CT	2
TTNtv	2_178593659_TC_T	1
TTNtv	2_178592430_C_CTG	3
TTNtv	2_178612430_G_A	5
TTNtv	2_178618037_G_A	6
TTNtv	2_178599392_G_A	1
TTNtv	2_178569478_G_A	5
TTNtv	2_178612391_CTG_C	1
TTNtv	2_178617857_G_A	2
TTNtv	2_178570075_T_A	1
TTNtv	2_178566493_G_A	2
TTNtv	2_178576751_CCA_C	7
TTNtv	2_178614930_G_GCATAC	1
TTNtv	2_178611081_CTT_C	2
TTNtv	2_178563618_ATGTAG_AGTAG	1
TTNtv	2_178616872_CCT_C	1
TTNtv	2_178617839_G_A	3
TTNtv	2_178584726_G_A	6
TTNtv	2_178605159_TAC_T	1
TTNtv	2_178611446_ACT_A	2
TTNtv	2_178570861_T_TAAAC	3
TTNtv	2_178592652_CAG_CG	4
TTNtv	2_178590260_T_A	4
TTNtv	2_178575970_G_A	4
TTNtv	2_178599566_GTCTCA_G	2
TTNtv	2_178614871_CCT_C	3
TTNtv	2_178577666_A_ATTCT	2
TTNtv	2_178598977_A_AT	5
TTNtv	2_178572365_G_C	1
TTNtv	2_178586802_GC_G	8
TTNtv	2_178589849_G_A	9
TTNtv	2_178608700_T_TTCAA	2
TTNtv	2_178586656_C_T	1
TTNtv	2_178612851_G_A	1
TTNtv	2_178595636_G_A	4
TTNtv	2_178605064_TC_T	3
TTNtv	2_178608415_T_A	1
TTNtv	2_178569415_G_A	1
TTNtv	2_178592916_CAG_C	3
TTNtv	2_178573908_T_TC	2
TTNtv	2_178589199_A_C	1
TTNtv	2_178609289_G_A	3
TTNtv	2_178607957_CAACT_C	1
TTNtv	2_178588200_G_GGTTGGTGT	1
TTNtv	2_178605426_G_GA	1
TTNtv	2_178601762_ACT_A	1
TTNtv	2_178570882_G_A	1
TTNtv	2_178579007_CA_C	2
TTNtv	2_178566237_TC_T	3
TTNtv	2_178608033_G_GT	1
TTNtv	2_178591466_CT_C	3
TTNtv	2_178611062_C_A	1
TTNtv	2_178566838_G_A	1
TTNtv	2_178566193_G_A	1
TTNtv	2_178612120_GT_G	1
TTNtv	2_178589076_AACAGTAC_A	3
TTNtv	2_178612355_G_A	2
TTNtv	2_178604293_T_TAA	1
TTNtv	2_178589370_GTC_G	2
TTNtv	2_178576764_C_T	1
TTNtv	2_178608605_C_CCA	2
TTNtv	2_178573305_G_GT	1
TTNtv	2_178568168_G_T	2
TTNtv	2_178591418_T_A	4
TTNtv	2_178602477_CA_C	1
TTNtv	2_178588652_CT_C	1
TTNtv	2_178568104_G_GT	2
TTNtv	2_178594458_CAG_C	1
TTNtv	2_178572193_G_A	4
TTNtv	2_178608282_A_T	1
TTNtv	2_178590974_T_A	1
TTNtv	2_178591370_TCTCA_T	2
TTNtv	2_178584552_G_A	1
TTNtv	2_178604215_C_CT	2
TTNtv	2_178571825_A_AT	2
TTNtv	2_178612284_G_GTCTT	1
TTNtv	2_178582434_CAG_C	1
TTNtv	2_178588815_T_TG	2
TTNtv	2_178587960_GT_G	2
TTNtv	2_178568033_GTTTC_G	1
TTNtv	2_178566609_C_T	1
TTNtv	2_178615391_G_C	3
TTNtv	2_178593015_G_A	1
TTNtv	2_178566675_AACACAGGATC_A	1
TTNtv	2_178598951_C_T	1
TTNtv	2_178572588_C_CT	1
TTNtv	2_178614639_C_T	1
TTNtv	2_178587585_C_A	1
TTNtv	2_178572764_AG_A	1
TTNtv	2_178598968_AG_A	5
TTNtv	2_178577010_C_A	4
TTNtv	2_178571902_T_TAG	1
TTNtv	2_178592029_G_GTCCATAC	2
TTNtv	2_178577085_G_A	3
TTNtv	2_178569546_CT_C	1
TTNtv	2_178605552_G_A	2
TTNtv	2_178584519_C_CA	1
TTNtv	2_178607208_GC_G	3
TTNtv	2_178592401_GAC_G	1
TTNtv	2_178569735_ATGTT_A	1
TTNtv	2_178575295_TC_T	1
TTNtv	2_178597751_G_A	3
TTNtv	2_178568057_G_T	3
TTNtv	2_178574032_T_A	1
TTNtv	2_178604121_G_GGAGTCCAGCTCACTAGCATTGATCCTTTGGT	2
TTNtv	2_178615446_G_A	1
TTNtv	2_178574926_AT_A	2
TTNtv	2_178613006_C_T	1
TTNtv	2_178576691_G_A	2
TTNtv	2_178608773_TTTGTC_T	3
TTNtv	2_178585291_G_A	3
TTNtv	2_178592967_C_A	1
TTNtv	2_178587708_G_A	1
TTNtv	2_178617966_A_AAG	2
TTNtv	2_178598919_ATC_A	1
TTNtv	2_178609352_G_A	1
TTNtv	2_178576823_CA_C	3
TTNtv	2_178566448_G_A	2
TTNtv	2_178566531_C_T	1
TTNtv	2_178566589_CA_C	1
TTNtv	2_178566634_TG_*	2
TTNtv	2_178566634_TG_T	1
TTNtv	2_178567335_A_T	1
TTNtv	2_178567506_TC_T	1
TTNtv	2_178567929_TC_T	1
TTNtv	2_178568022_C_T	1
TTNtv	2_178568319_C_T	1
TTNtv	2_178568334_GTATCTCTT_G	1
TTNtv	2_178568497_T_A	1
TTNtv	2_178568947_T_A	4
TTNtv	2_178569125_G_T	1
TTNtv	2_178569599_ATCAATGTC_A	1
TTNtv	2_178569776_C_T	1
TTNtv	2_178569789_CTCACA_C	1
TTNtv	2_178570016_A_AT	1
TTNtv	2_178570093_C_A	1
TTNtv	2_178570115_A_T	1
TTNtv	2_178570158_C_T	1
TTNtv	2_178570504_C_A	1
TTNtv	2_178570724_A_C	3
TTNtv	2_178570928_T_TA	1
TTNtv	2_178571261_CT_C	2
TTNtv	2_178571375_CAG_C	1
TTNtv	2_178571459_CT_C	1
TTNtv	2_178571596_C_CA	1
TTNtv	2_178571929_CT_C	1
TTNtv	2_178572290_T_TG	1
TTNtv	2_178572526_CAG_C	2
TTNtv	2_178572563_TG_T	1
TTNtv	2_178572730_C_A	1
TTNtv	2_178573000_C_A	1
TTNtv	2_178573160_AG_A	1
TTNtv	2_178573167_AAC_A	1
TTNtv	2_178573187_G_C	2
TTNtv	2_178573323_AT_A	1
TTNtv	2_178573409_GACAA_G	1
TTNtv	2_178573462_CA_C	1
TTNtv	2_178574530_G_A	5
TTNtv	2_178574560_TG_T	1
TTNtv	2_178574811_C_T	1
TTNtv	2_178575138_ACTGTGGG_A	1
TTNtv	2_178575413_TC_T	1
TTNtv	2_178575418_G_A	1
TTNtv	2_178575440_G_GAT	2
TTNtv	2_178575841_T_TG	1
TTNtv	2_178576204_C_A	1
TTNtv	2_178576213_G_A	1
TTNtv	2_178576703_T_TTTCTC	1
TTNtv	2_178576822_C_CCTTTT	3
TTNtv	2_178577120_AT_A	1
TTNtv	2_178577602_C_A	1
TTNtv	2_178577603_G_T	1
TTNtv	2_178577762_C_T	1
TTNtv	2_178578039_CA_C	1
TTNtv	2_178578958_C_T	1
TTNtv	2_178579021_TC_T	1
TTNtv	2_178579279_C_T	2
TTNtv	2_178579362_AG_A	1
TTNtv	2_178579678_G_A	1
TTNtv	2_178579939_G_A	1
TTNtv	2_178580400_ATTTG_A	1
TTNtv	2_178580481_CAT_C	1
TTNtv	2_178580549_ACT_A	1
TTNtv	2_178581501_A_C	1
TTNtv	2_178581597_TCCATC_T	1
TTNtv	2_178581691_C_CG	1
TTNtv	2_178581695_A_T	1
TTNtv	2_178581803_A_T	1
TTNtv	2_178582087_CT_C	1
TTNtv	2_178582447_C_T	1
TTNtv	2_178582955_T_A	1
TTNtv	2_178583120_CTG_C	1
TTNtv	2_178583643_C_A	1
TTNtv	2_178583782_AG_A	1
TTNtv	2_178583803_G_GA	2
TTNtv	2_178583849_C_T	1
TTNtv	2_178584831_G_A	2
TTNtv	2_178585228_C_A	1
TTNtv	2_178586778_C_CT	1
TTNtv	2_178587955_ACTTGGTTTTGGGCACACAC_A	1
TTNtv	2_178588835_G_GT	1
TTNtv	2_178589219_G_A	2
TTNtv	2_178589463_CCAGT_C	1
TTNtv	2_178589487_CTTTG_C	1
TTNtv	2_178589621_AC_A	1
TTNtv	2_178589966_TAC_T	1
TTNtv	2_178589975_C_A	1
TTNtv	2_178590170_G_A	5
TTNtv	2_178590230_G_A	1
TTNtv	2_178590494_G_A	1
TTNtv	2_178591014_CT_C	2
TTNtv	2_178591043_T_TA	1
TTNtv	2_178591230_ATGTACGGCTACTGTTT_A	1
TTNtv	2_178591719_C_CT	1
TTNtv	2_178591719_C_CTAAG	2
TTNtv	2_178592161_C_A	1
TTNtv	2_178592637_CATCAAGA_C	1
TTNtv	2_178592652_CAG_C	3
TTNtv	2_178592913_AC_A	1
TTNtv	2_178593338_G_A	6
TTNtv	2_178593612_CTT_C	1
TTNtv	2_178594198_G_A	1
TTNtv	2_178594386_G_GT	1
TTNtv	2_178595585_G_A	1
TTNtv	2_178595623_GT_G	1
TTNtv	2_178598617_C_T	1
TTNtv	2_178598856_CA_C	1
TTNtv	2_178598904_G_A	1
TTNtv	2_178599030_T_TA	1
TTNtv	2_178599221_G_A	2
TTNtv	2_178600932_G_A	2
TTNtv	2_178601419_C_T	2
TTNtv	2_178601500_TG_T	1
TTNtv	2_178604301_C_T	1
TTNtv	2_178604829_T_TCC	1
TTNtv	2_178605056_CT_C	1
TTNtv	2_178605110_G_A	3
TTNtv	2_178605282_AAT_A	1
TTNtv	2_178607247_C_T	2
TTNtv	2_178607263_A_AT	1
TTNtv	2_178607482_G_A	1
TTNtv	2_178607785_CTT_C	1
TTNtv	2_178607810_TTG_T	1
TTNtv	2_178607889_TC_T	1
TTNtv	2_178608018_C_T	1
TTNtv	2_178608757_C_T	3
TTNtv	2_178608778_CT_C	1
TTNtv	2_178608840_C_A	1
TTNtv	2_178609337_C_CAAAACAGCAA	1
TTNtv	2_178609385_G_A	1
TTNtv	2_178609691_AT_A	2
TTNtv	2_178609699_CT_C	1
TTNtv	2_178609756_G_A	8
TTNtv	2_178610090_G_*	3
TTNtv	2_178610180_C_A	2
TTNtv	2_178611214_A_C	2
TTNtv	2_178611606_GC_G	1
TTNtv	2_178611915_C_T	1
TTNtv	2_178612442_G_A	3
TTNtv	2_178612449_GTC_G	1
TTNtv	2_178613254_T_A	1
TTNtv	2_178613792_C_T	1
TTNtv	2_178613867_A_T	1
TTNtv	2_178614085_G_A	1
TTNtv	2_178614177_TC_T	1
TTNtv	2_178614226_G_A	1
TTNtv	2_178614553_T_TATCA	1
TTNtv	2_178614664_C_A	1
TTNtv	2_178614677_AG_A	1
TTNtv	2_178615360_A_T	2
TTNtv	2_178615652_G_C	1
TTNtv	2_178615696_AC_A	2
TTNtv	2_178616485_C_T	1
TTNtv	2_178617444_C_CA	1
TTNtv	2_178618059_AT_A	1
